# Ex Vivo Drug Responses and Molecular Profiles of 597 Pediatric Acute Lymphoblastic Leukemia Patients

**DOI:** 10.1101/2024.12.17.24319138

**Authors:** Anna Pia Enblad, Olga Krali, Henrik Gezelius, Anders Lundmark, Kristin Blom, Claes Andersson, Josefine Palle, Britt-Marie Frost, Samppa Ryhänen, Trond Flægstad, Ólafur G Jónsson, Kjeld Schmiegelow, Mats Heyman, Arja Harila, Peter Nygren, Rolf Larsson, Gudmar Lönnerholm, Jessica Nordlund

**Author notes:** **Corresponding author:** Dr. Jessica Nordlund, Biomedical Centre (BMC), Husargatan 3, Box 1432, SE-75144 Uppsala, Sweden. **Email addresses of co-authors:** Anna Pia Enblad, Olga Krali, Henrik Gezelius, Anders Lundmark, Kristin Blom, Claes Andersson, Josefine Palle, Britt-Marie Frost, Samppa Ryhänen, Trond Flægstad, Ólafur G Jónsson, Kjeld Schmiegelow, Mats Heyman, Arja Harila, Peter Nygren, Rolf Larsson, Gudmar Lönnerholm.

## Abstract

*Ex vivo* drug response profiling is emerging as a valuable tool for identifying drug resistance mechanisms and advancing precision medicine in hematological cancers. However, the functional impact of dysregulation of the epigenome and transcriptome in this context remains poorly understood. In this study, we combined *ex vivo* drug sensitivity profiling with transcriptomic and epigenomic analyses in diagnostic samples from 597 pediatric B-cell precursor acute lymphoblastic leukemia (BCP-ALL) patients. *Ex vivo* resistance to antimetabolites (e.g., cytarabine, thioguanine), glucocorticoids (e.g., dexamethasone, prednisolone), and doxorubicin was independently associated with reduced relapse-free survival (RFS, p < 0.05). Molecular profiling identified pre-treatment DNA methylation and gene expression patterns distinguishing resistant from sensitive cases, revealing key drug resistance signatures. These included aberrant expression of genes related to heme metabolism (e.g. *ATPV06A*) and *KRAS* signaling (e.g. *ABCB1*). Notably, we also observed atypical expression of genes usually restricted to T-cells and other immune cells (e.g., *ITK*) in resistant BCP-ALL cells. Our findings demonstrate that *ex vivo* drug response patterns are predictive of clinical outcomes and reflect intrinsic molecular states associated with drug tolerance. This integrative multi-omics approach highlights potential therapeutic targets and underscores the value of functional precision medicine in identifying treatment vulnerabilities in pediatric ALL.

**Key points:**

- *Ex vivo* drug response profiling provides predictors of outcome that complement standard clinical risk stratification, identifying high-risk phenotypes not captured by traditional methods.
- Pre-treatment transcriptional and epigenetic profiles reveal resistance-primed molecular states detectable at diagnosis, mechanisms driving treatment resistance and offer potential therapeutic targets to counteract drug tolerance.
