## Supplementary Table 2 for "Ex Vivo Drug Responses and Molecular Profiles of 597 Pediatric Acute Lymphoblastic Leukemia Patients"

### Sheet: Blad1
Drug	Country	Sensitive	Percent sensitive	Intermediate	Percent intermediate	Resistant	Percent resistant	Total number of patients
Amsacrine	Sweden	104	34	97	31	107	35	308
Amsacrine	Denmark	21	25	30	35	34	40	85
Amsacrine	Norway	44	45	31	32	22	23	97
Amsacrine	Finland	12	24	20	41	17	35	49
Amsacrine	Iceland	5	71	2	29	0	0	7
L-asparaginase	Sweden	49	43	29	25	36	32	114
L-asparaginase	Denmark	18	32	19	34	19	34	56
L-asparaginase	Norway	15	28	22	42	16	30	53
L-asparaginase	Finland	6	23	9	35	11	42	26
L-asparaginase	Iceland	0	0	0	0	1	100	1
Cytarabine	Sweden	83	38	63	29	75	34	221
Cytarabine	Denmark	25	32	29	37	25	32	79
Cytarabine	Norway	29	35	25	30	28	34	82
Cytarabine	Finland	9	20	24	53	12	27	45
Cytarabine	Iceland	4	67	1	17	1	17	6
Dexamethasone	Sweden	109	35	101	32	101	32	311
Dexamethasone	Denmark	24	26	36	39	33	35	93
Dexamethasone	Norway	39	37	38	36	29	27	106
Dexamethasone	Finland	16	31	17	33	19	37	52
Dexamethasone	Iceland	5	71	2	29	0	0	7
Doxorubicin	Sweden	115	37	105	33	94	30	314
Doxorubicin	Denmark	22	24	31	34	38	42	91
Doxorubicin	Norway	41	39	33	31	31	30	105
Doxorubicin	Finland	13	27	13	27	23	47	49
Doxorubicin	Iceland	5	71	2	29	0	0	7
Etoposide	Sweden	97	32	97	32	111	36	305
Etoposide	Denmark	25	30	29	35	28	34	82
Etoposide	Norway	39	44	33	37	17	19	89
Etoposide	Finland	13	28	15	32	19	40	47
Etoposide	Iceland	4	67	1	17	1	17	6
Mitoxantrone	Sweden	84	37	69	31	72	32	225
Mitoxantrone	Denmark	15	19	28	36	34	44	77
Mitoxantrone	Norway	34	43	23	29	22	28	79
Mitoxantrone	Finland	15	33	14	31	16	36	45
Mitoxantrone	Iceland	6	100	0	0	0	0	6
Prednisolone	Sweden	108	33	106	33	112	34	326
Prednisolone	Denmark	27	29	31	34	34	37	92
Prednisolone	Norway	42	40	33	32	29	28	104
Prednisolone	Finland	14	27	22	43	15	29	51
Prednisolone	Iceland	7	100	0	0	0	0	7
Thioguanine	Sweden	111	35	109	34	101	31	321
Thioguanine	Denmark	26	30	22	26	38	44	86
Thioguanine	Norway	44	44	27	27	29	29	100
Thioguanine	Finland	13	26	21	42	16	32	50
Thioguanine	Iceland	5	71	1	14	1	14	7
Vincristine	Sweden	105	36	92	31	97	33	294
Vincristine	Denmark	25	29	28	33	33	38	86
Vincristine	Norway	35	37	36	38	24	25	95
Vincristine	Finland	12	24	19	39	18	37	49
Vincristine	Iceland	3	43	4	57	0	0	7
