## Supplementary Table 5 for "Ex Vivo Drug Responses and Molecular Profiles of 597 Pediatric Acute Lymphoblastic Leukemia Patients"

### Sheet: Sheet1
Gene	DMCs	DEGs	Drugs_dmc	Drugs_deg	DMCs_ams	DMCs_ams_TargetID	DMCs_dexa	DMCs_dexa_TargetID	DMCs_doxo	DMCs_doxo_TargetID	DMCs_eto	DMCs_eto_TargetID	DMCs_mito	DMCs_mito_TargetID	DMCs_pred	DMCs_pred_TargetID	DMCs_thio	DMCs_thio_TargetID	DMCs_vcr	DMCs_vcr_TargetID	DEGs_ams	DEGs_asp	DEGs_cyta	DEGs_dexa	DEGs_doxo	DEGs_eto	DEGs_mito	DEGs_pred	DEGs_thio	DEGs_vcr
ABCB1	Yes	Yes	eto	ams, dexa, doxo, eto, pred, vcr	No		No		No		Yes	cg17406148 (-26967)	No		No		No		No		Yes	No	No	Yes	Yes	Yes	No	Yes	No	Yes
ADHFE1	Yes	Yes	ams, dexa, eto	eto	Yes	cg01588438 (-168), cg09383816 (-165)	Yes	cg20912169 (-1)	No		Yes	cg09383816 (-165), cg18065361 (-133), cg19283840 (-79), cg20295442 (-56), cg20912169 (-1), cg25046651 (+285)	No		No		No		No		No	No	No	No	No	Yes	No	No	No	No
ALPK3	Yes	Yes	eto	eto	No		No		No		Yes	cg18231690 (-65325)	No		No		No		No		No	No	No	No	No	Yes	No	No	No	No
AOAH	Yes	Yes	ams, dexa, doxo, eto, pred	eto	Yes	cg23208271 (-384739)	Yes	cg23208271 (-384739)	Yes	cg23208271 (-384739)	Yes	cg23208271 (-384739)	No		Yes	cg23208271 (-384739)	No		No		No	No	No	No	No	Yes	No	No	No	No
ARHGAP31	Yes	Yes	eto	ams, eto, vcr	No		No		No		Yes	cg25236277 (+57379)	No		No		No		No		Yes	No	No	No	No	Yes	No	No	No	Yes
ASB13	Yes	Yes	eto	eto	No		No		No		Yes	cg16993911 (+70110)	No		No		No		No		No	No	No	No	No	Yes	No	No	No	No
BEST3	Yes	Yes	ams, eto	eto	Yes	cg23591609 (+356)	No		No		Yes	cg23591609 (+356)	No		No		No		No		No	No	No	No	No	Yes	No	No	No	No
BTLA	Yes	Yes	doxo, eto, vcr	eto	No		No		Yes	cg13671536 (+121607)	Yes	cg13671536 (+121607)	No		No		No		Yes	cg13671536 (+121607)	No	No	No	No	No	Yes	No	No	No	No
CD300E	Yes	Yes	eto	ams, doxo, eto, vcr	No		No		No		Yes	cg16347279 (-47832), cg12448933 (-47501)	No		No		No		No		Yes	No	No	No	Yes	Yes	No	No	No	Yes
CXCL2	Yes	Yes	eto	eto	No		No		No		Yes	cg08017326 (-152), cg05205953 (-144), cg06312813 (+517)	No		No		No		No		No	No	No	No	No	Yes	No	No	No	No
DTD1	Yes	Yes	eto, vcr	dexa, doxo, eto, pred, vcr	No		No		No		Yes	cg09758623 (-60), cg23984997 (-41), cg21898246 (-26), cg04737319 (+31)	No		No		No		Yes	cg21898246 (-26)	No	No	No	Yes	Yes	Yes	No	Yes	No	Yes
DUSP4	Yes	Yes	dexa, doxo, eto, pred, vcr	ams, doxo	No		Yes	cg20604028 (-205402)	Yes	cg20604028 (-205402)	Yes	cg20604028 (-205402)	No		Yes	cg20604028 (-205402)	No		Yes	cg20604028 (-205402)	Yes	No	No	No	Yes	No	No	No	No	No
EML6	Yes	Yes	ams, eto, vcr	ams, doxo, eto	Yes	cg23486701 (-162188)	No		No		Yes	cg08556541 (-90116)	No		No		No		Yes	cg08556541 (-90116)	Yes	No	No	No	Yes	Yes	No	No	No	No
EPHA4	Yes	Yes	vcr	vcr	No		No		No		No		No		No		No		Yes	cg08431536 (-724885)	No	No	No	No	No	No	No	No	No	Yes
FHL2	Yes	Yes	ams	ams, eto	Yes	cg00044097 (-41739)	No		No		No		No		No		No		No		Yes	No	No	No	No	Yes	No	No	No	No
GCSAM	Yes	Yes	eto	eto	No		No		No		Yes	cg27043141 (+836)	No		No		No		No		No	No	No	No	No	Yes	No	No	No	No
GFI1B	Yes	Yes	eto	ams, eto	No		No		No		Yes	cg14211075 (-2457)	No		No		No		No		Yes	No	Yes	No	No	Yes	No	No	No	No
HIVEP3	Yes	Yes	eto, vcr	eto	No		No		No		Yes	cg06527166 (+245511)	No		No		No		Yes	cg06527166 (+245511)	No	No	No	No	No	Yes	No	No	No	No
HTRA3	Yes	Yes	dexa, eto, vcr	eto	No		Yes	cg19317600 (+124449)	No		Yes	cg19317600 (+124449)	No		No		No		Yes	cg27208536 (+20836), cg19317600 (+124449), cg25599924 (+124564), cg18631798 (+124671), cg17055207 (+141244)	No	No	No	No	No	Yes	No	No	No	No
IGF2BP2	Yes	Yes	eto	ams, eto	No		No		No		Yes	cg12825509 (-105768), cg16706546 (+60399)	No		No		No		No		Yes	No	Yes	No	No	Yes	No	No	No	No
LENG8	Yes	Yes	eto	eto	No		No		No		Yes	cg27583922 (+17673)	No		No		No		No		No	No	No	No	No	Yes	No	No	No	No
MELTF	Yes	Yes	ams, dexa, eto, pred	ams, eto	Yes	cg07481360 (-145864)	Yes	cg07481360 (-145864)	No		Yes	cg07481360 (-145864)	No		Yes	cg07481360 (-145864)	No		No		Yes	No	No	No	No	Yes	No	No	No	No
MPIG6B	Yes	Yes	eto	eto	No		No		No		Yes	cg20382047 (-257)	No		No		No		No		No	No	No	No	No	Yes	No	No	No	No
MYO1E	Yes	Yes	eto	ams, eto, vcr	No		No		No		Yes	cg26315263 (-151), cg16379311 (-134)	No		No		No		No		Yes	No	No	No	No	Yes	No	No	No	Yes
NPR3	Yes	Yes	doxo, eto	eto	No		No		Yes	cg17630392 (+1083)	Yes	cg17630392 (+1083)	No		No		No		No		No	No	No	No	No	Yes	No	No	No	No
PABPN1L	Yes	Yes	eto	eto	No		No		No		Yes	cg01123787 (-68960), cg01829657 (-67954), cg11339718 (-67199), cg09774204 (-60619), cg00825967 (-57428), cg26507422 (-57383), cg27635976 (-51041)	No		No		No		No		No	No	No	No	No	Yes	No	No	No	No
PANX2	Yes	Yes	ams, dexa, eto, pred	ams, eto	Yes	cg09531492 (+23400), cg00210133 (+23554)	Yes	cg09531492 (+23400)	No		Yes	cg09531492 (+23400), cg00210133 (+23554), cg02410870 (+23880)	No		Yes	cg09531492 (+23400)	No		No		Yes	No	No	No	No	Yes	No	No	No	No
PTAFR	Yes	Yes	eto, vcr	ams, doxo, eto, mito	No		No		No		Yes	cg18468844 (-21)	No		No		No		Yes	cg18468844 (-21)	Yes	No	No	No	Yes	Yes	Yes	No	No	No
RASA3	Yes	Yes	vcr	dexa, pred, vcr	No		No		No		No		No		No		No		Yes	cg01147055 (+59924)	No	No	No	Yes	No	No	No	Yes	No	Yes
RORA	Yes	Yes	eto	ams, doxo, eto, pred, vcr	No		No		No		Yes	cg20006924 (-602314)	No		No		No		No		Yes	No	No	No	Yes	Yes	No	Yes	No	Yes
SCRN1	Yes	Yes	eto	ams, dexa, doxo, eto, pred, vcr	No		No		No		Yes	cg04085025 (+463)	No		No		No		No		Yes	No	No	Yes	Yes	Yes	No	Yes	No	Yes
SDR42E1	Yes	Yes	dexa, eto	ams, eto, vcr	No		Yes	cg00471368 (+227464)	No		Yes	cg00471368 (+227464)	No		No		No		No		Yes	No	No	No	No	Yes	No	No	No	Yes
SFT2D3	Yes	Yes	doxo, eto, vcr	eto	No		No		Yes	cg03689092 (-19737)	Yes	cg03689092 (-19737)	No		No		No		Yes	cg03689092 (-19737)	No	No	No	No	No	Yes	No	No	No	No
SKI	Yes	Yes	dexa, doxo, eto, pred	ams, eto	No		Yes	cg01787285 (+2548), cg15564619 (+3303)	Yes	cg01787285 (+2548)	Yes	cg01787285 (+2548)	No		Yes	cg15564619 (+3303)	No		No		Yes	No	No	No	No	Yes	No	No	No	No
SLC41A2	Yes	Yes	ams, eto, vcr	eto	Yes	cg03318667 (+346917)	No		No		Yes	cg03318667 (+346917)	No		No		No		Yes	cg25635544 (+138427)	No	No	No	No	No	Yes	No	No	No	No
SLC6A16	Yes	Yes	eto	ams, eto	No		No		No		Yes	cg02355411 (+128055)	No		No		No		No		Yes	No	No	No	No	Yes	No	No	No	No
SLC7A11	Yes	Yes	ams, dexa, doxo, eto, mito, pred	ams, doxo	Yes	cg04898765 (-320765), cg11656163 (-319056)	Yes	cg11656163 (-319056)	Yes	cg11656163 (-319056)	Yes	cg04898765 (-320765), cg11656163 (-319056), cg02102889 (-1220)	Yes	cg11656163 (-319056)	Yes	cg11656163 (-319056)	No		No		Yes	No	No	No	Yes	No	No	No	No	No
SPTBN5	Yes	Yes	eto	ams, eto	No		No		No		Yes	cg18601229 (-6022)	No		No		No		No		Yes	No	No	No	No	Yes	No	No	No	No
TBC1D12	Yes	Yes	eto	ams, eto	No		No		No		Yes	cg16868751 (-115)	No		No		No		No		Yes	No	No	No	No	Yes	No	No	No	No
THRB	Yes	Yes	eto	ams, eto	No		No		No		Yes	cg13518327 (+539)	No		No		No		No		Yes	No	No	No	No	Yes	No	No	No	No
TLE3	Yes	Yes	eto, vcr	ams, eto	No		No		No		Yes	cg13332071 (+184697)	No		No		No		Yes	cg01666796 (+26188)	Yes	No	No	No	No	Yes	No	No	No	No
TPM1	Yes	Yes	dexa, doxo, eto	ams, dexa, eto, pred	No		Yes	cg12450872 (+51875)	Yes	cg12450872 (+51875)	Yes	cg12450872 (+51875)	No		No		No		No		Yes	No	Yes	Yes	No	Yes	No	Yes	No	No
TSHZ2	Yes	Yes	eto	ams, dexa, doxo, eto, pred, vcr	No		No		No		Yes	cg07617814 (+609218), cg12032027 (+609279)	No		No		No		No		Yes	No	No	Yes	Yes	Yes	No	Yes	No	Yes
TSNARE1	Yes	Yes	eto	ams, eto	No		No		No		Yes	cg06184396 (+200954), cg21741708 (+278042)	No		No		No		No		Yes	No	No	No	No	Yes	No	No	No	No
TTLL9	Yes	Yes	doxo, eto, vcr	eto	No		No		Yes	cg07585928 (-1799)	Yes	cg07585928 (-1799)	No		No		No		Yes	cg07585928 (-1799)	No	No	No	No	No	Yes	No	No	No	No
ZBP1	Yes	Yes	eto	ams, eto, vcr	No		No		No		Yes	cg08243465 (-78507)	No		No		No		No		Yes	No	No	No	No	Yes	No	No	No	Yes
ZC3H12C	Yes	Yes	eto	eto	No		No		No		Yes	cg09637470 (-504), cg25324673 (-154), cg26218983 (+136)	No		No		No		No		No	No	No	No	No	Yes	No	No	No	No
