## Supplementary Table 6 for "Ex Vivo Drug Responses and Molecular Profiles of 597 Pediatric Acute Lymphoblastic Leukemia Patients"

### Sheet: Supplementary_table7_New
Drug	Dataset	Gene set	Pathway	P value	Adjusted P-value	-log 10 adjusted P-value	Odds Ratio	Combined Score	Genes	# genes
dexa	DEGs	MSigDB_Hallmark_2020	heme Metabolism	8.89894e-14	2.66968e-12	11.5735	14.6349	439.783	DMTN;FECH;ACSL6;SLC4A1;BPGM;SPTB;TENT5C;SELENBP1;SLC25A37;SLC6A8;XK;TAL1;TRIM58;TSPAN5;ATP6V0A1;OSBP2;SNCA	17
dexa	DEGs	GO_Biological_Process_2023	Antigen Receptor-Mediated Signaling Pathway (GO:0050851)	2.7444e-07	0.000124047	3.90641	11.6242	175.625	ITK;CD8B;TRBC2;TXK;CD28;THEMIS;CD247;SLA2;SKAP1	9
dexa	DEGs	GO_Biological_Process_2023	T Cell Receptor Signaling Pathway (GO:0050852)	2.14449e-07	0.000124047	3.90641	14.8991	228.778	ITK;CD8B;TRBC2;TXK;THEMIS;CD28;CD247;SKAP1	8
dexa	DEGs	GO_Biological_Process_2023	T Cell Activation (GO:0042110)	3.42512e-06	0.0010321	2.98628	12.572	158.211	CD2;ITK;CD8B;TRBC2;CD28;CD247;SLA2	7
dexa	DEGs	MSigDB_Hallmark_2020	Allograft Rejection	0.00248078	0.0372117	1.42932	4.7091	28.2507	CD2;ITK;CD8B;CD28;STAT4;CD247	6
pred	DEGs	MSigDB_Hallmark_2020	heme Metabolism	5.16606e-07	1.7048e-05	4.76833	7.94724	115.044	SLC25A37;SLC6A8;FECH;ACP5;BPGM;AQP3;SPTB;TENT5C;ATP6V0A1;OSBP2;SNCA	11
pred	DEGs	GO_Biological_Process_2023	T Cell Activation (GO:0042110)	2.7157e-08	2.36265e-05	4.6266	15.6059	271.88	DPP4;CD2;ITK;CD8B;TRBC2;CD7;CD28;CD247;SLA2	9
pred	DEGs	GO_Biological_Process_2023	T Cell Receptor Signaling Pathway (GO:0050852)	3.79839e-07	0.000149835	3.82439	13.7544	203.338	ITK;CD8B;TRBC2;TXK;THEMIS;CD28;CD247;SKAP1	8
pred	DEGs	GO_Biological_Process_2023	Antigen Receptor-Mediated Signaling Pathway (GO:0050851)	5.16671e-07	0.000149835	3.82439	10.7235	155.232	ITK;CD8B;TRBC2;TXK;CD28;THEMIS;CD247;SLA2;SKAP1	9
pred	DEGs	MSigDB_Hallmark_2020	Allograft Rejection	0.000113587	0.00187419	2.72719	5.97422	54.2635	CD2;ITK;CD8B;CD7;CD28;STAT4;CD247;GBP2	8
pred	DEGs	GO_Biological_Process_2023	Regulation Of Steroid Metabolic Process (GO:0019218)	0.000120246	0.0261535	1.58247	40.3089	363.827	EPHX2;RORA;TTC39B	3
pred	DEGs	MSigDB_Hallmark_2020	Pancreas Beta Cells	0.00595603	0.0491372	1.30859	19.9879	102.405	DPP4;FOXO1	2
pred	DEGs	MSigDB_Hallmark_2020	UV Response Up	0.00478159	0.0491372	1.30859	4.87868	26.0667	ABCB1;SLC6A8;PLCL1;ENO2;AQP3	5
thio	DEGs	MSigDB_Hallmark_2020	TNF-alpha Signaling via NF-kB	0.000152116	0.00395501	2.40285	11.1857	98.3322	MARCKS;JAG1;CCND1;PTX3;ICAM1	5
thio	DEGs	GO_Biological_Process_2023	Nervous System Development (GO:0007399)	5.18918e-05	0.0247005	1.60729	10.4357	102.963	MARCKS;JAG1;SEMA6A;ERBB2;SOX11;PCDHB9	6
thio	DEGs	MSigDB_Hallmark_2020	Angiogenesis	0.00195235	0.0253806	1.5955	34.7154	216.58	JAG1;TNFRSF21	2
thio	DEGs	MSigDB_Hallmark_2020	Notch Signaling	0.0030991	0.0268588	1.57091	26.9901	155.912	JAG1;CCND1	2
doxo	DEGs	MSigDB_Hallmark_2020	Inflammatory Response	1.62677e-07	6.34438e-06	5.19761	7.14839	111.74	CXCL8;AQP9;PTAFR;C5AR1;PLAUR;INHBA;ATP2B1;ADGRE1;IL18RAP;CLEC5A;C3AR1;PROK2;CD14	13
doxo	DEGs	MSigDB_Hallmark_2020	Epithelial Mesenchymal Transition	6.18304e-05	0.00120569	2.91876	5.71027	55.3389	VCAN;CXCL12;CXCL8;DST;ANPEP;PLAUR;PTX3;INHBA;THBS1	9
doxo	DEGs	MSigDB_Hallmark_2020	TNF-alpha Signaling via NF-kB	0.000231835	0.00301386	2.52088	4.28496	35.8629	DUSP4;KDM6B;EGR2;DUSP2;BCL2A1;PLAUR;PTX3;INHBA;TRAF1;ATP2B1	10
doxo	DEGs	GO_Biological_Process_2023	Inflammatory Response (GO:0006954)	7.60674e-06	0.0099344	2.00286	5.89958	69.5353	CXCL8;C5AR2;SLC11A1;C5AR1;C3AR1;PROK2;CD14;LYZ;S100A9;THBS1;NFATC4	11
doxo	DEGs	MSigDB_Hallmark_2020	KRAS Signaling Up	0.00346047	0.0337396	1.47186	3.82283	21.6615	ABCB1;KIF5C;C3AR1;PLAUR;INHBA;TRAF1;CSF2RA	7
doxo	DEGs	GO_Biological_Process_2023	Immune Response-Activating Cell Surface Receptor Signaling Pathway (GO:0002429)	7.97089e-05	0.0405992	1.39148	21.8698	206.388	C5AR2;C5AR1;C3AR1;SLA2	4
doxo	DEGs	GO_Biological_Process_2023	Cardiac Myofibril Assembly (GO:0055003)	9.326e-05	0.0405992	1.39148	53.0849	492.634	NEB;OBSL1;TTN	3
ams	DEGs	MSigDB_Hallmark_2020	heme Metabolism	7.62597e-17	3.35543e-15	14.4743	6.25812	232.254	SLC22A4;GYPA;ALAS2;EPB42;HBB;SLC4A1;HBD;SLC7A11;GATA1;RAP1GAP;RHD;SELENBP1;CA1;CA2;ACP5;AHSP;ATP6V0A1;SNCA;DMTN;ACSL6;ASNS;ANK1;ELL2;SPTB;TENT5C;KLF1;MYL4;SLC25A37;KEL;SLC6A8;XK;SLC6A9;TAL1;HMBS;TRIM58;TMCC2;TRIM10;RHCE;OSBP2	39
ams	DEGs	MSigDB_Hallmark_2020	Inflammatory Response	2.42335e-09	5.33136e-08	7.27316	4.79589	95.1414	CXCL8;CSF1;AQP9;PTAFR;C5AR1;FPR1;SGMS2;MEFV;IL18RAP;C3AR1;PROK2;CCR7;FFAR2;CMKLR1;SLAMF1;EDN1;GABBR1;FZD5;IL1R1;SPHK1;LIF;OSM;PLAUR;INHBA;ATP2B1	25
ams	DEGs	MSigDB_Hallmark_2020	TNF-alpha Signaling via NF-kB	8.36825e-09	1.22734e-07	6.91103	4.1622	77.412	CSF1;BCL2A1;CEBPD;SLC16A6;DUSP4;KDM6B;DUSP2;EDN1;EGR3;SPHK1;LIF;PLAUR;G0S2;INHBA;TRAF1;ATP2B1;FOSL2;NFKB2;NR4A2;NR4A1;TUBB2A;NR4A3;CLCF1;BHLHE40;SIK1;SGK1;FJX1	27
ams	DEGs	GO_Biological_Process_2023	Complement Receptor Mediated Signaling Pathway (GO:0002430)	3.74734e-08	8.82124e-05	4.05447	137.331	2348.31	CR1;C5AR2;C5AR1;FPR1;FPR2;CMKLR1	6
ams	DEGs	GO_Biological_Process_2023	One-Carbon Compound Transport (GO:0019755)	7.7833e-07	0.000916094	3.03806	15.2961	215.156	SLC14A1;SLC4A8;HBG2;CA2;HBB;SLC4A1;HBD;HBA1	8
ams	DEGs	GO_Biological_Process_2023	Carbon Dioxide Transport (GO:0015670)	2.59074e-06	0.00183457	2.73646	57.1264	734.849	HBG2;CA2;HBB;HBA1;HBD	5
ams	DEGs	GO_Biological_Process_2023	Immune Response-Activating Cell Surface Receptor Signaling Pathway (GO:0002429)	3.11737e-06	0.00183457	2.73646	16.0375	203.332	CR1;C5AR2;C5AR1;FPR1;C3AR1;FPR2;CMKLR1	7
ams	DEGs	MSigDB_Hallmark_2020	Myogenesis	0.00034549	0.00380039	2.42017	3.19125	25.436	CFD;ACHE;ACSL1;DAPK2;SPHK1;TPM2;MYL4;COL1A1;SLC6A8;MYO1C;TNNT3;BHLHE40;CD36;KIFC3	14
ams	DEGs	MSigDB_Hallmark_2020	Epithelial Mesenchymal Transition	0.000687537	0.00536292	2.2706	2.95537	21.5222	CXCL8;TPM2;TPM1;PLAUR;INHBA;THBS1;COL1A1;VCAN;SLC6A8;BASP1;ANPEP;SDC1;ITGAV;CTHRC1	14
ams	DEGs	MSigDB_Hallmark_2020	KRAS Signaling Up	0.000731307	0.00536292	2.2706	2.80783	20.2745	ABCB1;GALNT3;ARG1;LIF;PLAUR;G0S2;INHBA;TRAF1;MMP9;KIF5C;CA2;C3AR1;MAP7;ADAM8;CMKLR1	15
ams	DEGs	GO_Biological_Process_2023	Regulation Of Phagocytosis (GO:0050764)	1.73088e-05	0.008149	2.0889	6.3831	69.9862	FGR;CLEC7A;SLC11A1;SPHK1;DYSF;ITGAV;FPR2;GATA2;MERTK;FCGR2B	10
ams	DEGs	GO_Biological_Process_2023	Regulation Of Neutrophil Chemotaxis (GO:0090022)	2.27206e-05	0.00891407	2.04992	10.6879	114.278	CXCL8;MDK;C5AR2;DAPK2;CCR7;THBS4;JAM3	7
ams	DEGs	GO_Biological_Process_2023	Gas Transport (GO:0015669)	2.79528e-05	0.00940012	2.02687	22.8458	239.538	HBG2;CA2;HBB;HBA1;HBD	5
ams	DEGs	MSigDB_Hallmark_2020	KRAS Signaling Dn	0.00211847	0.0133161	1.87562	3.2286	19.8787	LFNG;NR4A2;EDN1;TGFB2;THRB;MYO15A;SYNPO;MEFV;SGK1;TENT5C	10
ams	DEGs	GO_Biological_Process_2023	Inflammatory Response (GO:0006954)	4.80875e-05	0.0141497	1.84925	3.22697	32.0841	CXCL8;SLC11A1;NFAM1;C5AR2;C5AR1;FPR1;FPR2;MEFV;THBS1;NFKB2;ADORA2A;C3AR1;PROK2;CCR7;ADAM8;FCGR2B;S100A9;CMKLR1	18
ams	DEGs	MSigDB_Hallmark_2020	IL-2/STAT5 Signaling	0.00289764	0.015937	1.79759	2.32961	13.6139	GABARAPL1;ABCB1;CSF1;LIF;RORA;TRAF1;GATA1;TTC39B;ADAM19;MYO1E;ARL4A;MUC1;MYO1C;CA2;BHLHE40;ITGAV	16
ams	DEGs	GO_Biological_Process_2023	Negative Regulation Of Interleukin-12 Production (GO:0032695)	8.18538e-05	0.0195151	1.70963	16.3161	153.544	CCR7;MEFV;THBS1;CMKLR1;SLAMF1	5
ams	DEGs	GO_Biological_Process_2023	Neutrophil Migration (GO:1990266)	8.2902e-05	0.0195151	1.70963	6.79115	63.8222	LGALS3;EDN1;TGFB2;CXCL8;S100A12;TREM1;S100A9;CD177	8
ams	DEGs	GO_Biological_Process_2023	Regulation Of Dendritic Cell Antigen Processing And Presentation (GO:0002604)	9.96793e-05	0.0195538	1.70877	30.4169	280.248	SLC11A1;CCR7;FCGR2B;THBS1	4
ams	DEGs	GO_Biological_Process_2023	Oxygen Transport (GO:0015671)	9.96793e-05	0.0195538	1.70877	30.4169	280.248	HBG2;HBB;HBA1;HBD	4
ams	DEGs	GO_Biological_Process_2023	Regulation Of Granulocyte Chemotaxis (GO:0071622)	0.000128399	0.0215893	1.66576	14.2756	127.915	CSF1;MDK;THBS1;CMKLR1;JAM3	5
ams	DEGs	GO_Biological_Process_2023	Positive Regulation Of Cell Death (GO:0010942)	0.000126215	0.0215893	1.66576	6.32191	56.7551	NTRK1;ITGAM;HBG2;LRRK2;HBB;HBD;HBA1;SNCA	8
ams	DEGs	GO_Biological_Process_2023	Positive Regulation Of MAPK Cascade (GO:0043410)	0.000178975	0.0280871	1.55149	2.7799	23.9857	NTRK1;TENM1;EDN1;SEMA7A;TGFB2;LRRK2;C5AR1;LIF;OSM;FPR2;THBS1;SCIMP;ART4;ERBB2;S100A12;CCR7;ADAM8;CD36;SLAMF1	19
ams	DEGs	GO_Biological_Process_2023	Neutrophil Chemotaxis (GO:0030593)	0.000201979	0.0297162	1.52701	6.96651	59.2665	LGALS3;EDN1;TGFB2;CXCL8;S100A12;TREM1;S100A9	7
ams	DEGs	GO_Biological_Process_2023	Sodium-Independent Organic Anion Transport (GO:0043252)	0.00029065	0.0318255	1.49723	68.3391	556.512	SLCO3A1;SLCO4A1;SLCO4C1	3
ams	DEGs	GO_Biological_Process_2023	Histidine Catabolic Process (GO:0006548)	0.00029065	0.0318255	1.49723	68.3391	556.512	HAL;HDC;CARNS1	3
ams	DEGs	GO_Biological_Process_2023	Histidine Metabolic Process (GO:0006547)	0.00029065	0.0318255	1.49723	68.3391	556.512	HAL;HDC;CARNS1	3
ams	DEGs	GO_Biological_Process_2023	Enzyme-Linked Receptor Protein Signaling Pathway (GO:0007167)	0.000292735	0.0318255	1.49723	3.94816	32.1232	FGR;NTRK1;CSF1;ERBB2;CD7;LIF;SAMD12;MERTK;RASGRP4;MTSS1;ART4	11
ams	DEGs	GO_Biological_Process_2023	Regulation Of Hormone Secretion (GO:0046883)	0.000335262	0.0318255	1.49723	18.2476	145.992	EDN1;LIF;OSM;FFAR2	4
ams	DEGs	GO_Biological_Process_2023	Regulation Of Smooth Muscle Contraction (GO:0006940)	0.000335262	0.0318255	1.49723	18.2476	145.992	CTTN;SPHK1;PROK2;ATP2B1	4
ams	DEGs	GO_Biological_Process_2023	Regulation Of Vascular Associated Smooth Muscle Cell Migration (GO:1904752)	0.000335262	0.0318255	1.49723	18.2476	145.992	DOCK5;NR4A3;TPM1;PRKG1	4
ams	DEGs	GO_Biological_Process_2023	Positive Regulation Of Macrophage Chemotaxis (GO:0010759)	0.000335262	0.0318255	1.49723	18.2476	145.992	CSF1;MDK;THBS1;CMKLR1	4
ams	DEGs	GO_Biological_Process_2023	Endothelial Cell Migration (GO:0043542)	0.000379642	0.0318255	1.49723	6.16139	48.5289	NR4A1;EGR3;TNFSF12;PXN;S100A12;S100P;S100A9	7
ams	DEGs	GO_Biological_Process_2023	Regulation Of Mononuclear Cell Migration (GO:0071675)	0.000392072	0.0318255	1.49723	10.3801	81.4223	LGALS3;CSF1;MDK;THBS1;CMKLR1	5
ams	DEGs	GO_Biological_Process_2023	Positive Regulation Of Granulocyte Chemotaxis (GO:0071624)	0.000392072	0.0318255	1.49723	10.3801	81.4223	CXCL8;MDK;DAPK2;CCR7;THBS4	5
ams	DEGs	GO_Biological_Process_2023	Positive Regulation Of Neutrophil Chemotaxis (GO:0090023)	0.000392072	0.0318255	1.49723	10.3801	81.4223	CXCL8;MDK;DAPK2;CCR7;THBS4	5
ams	DEGs	GO_Biological_Process_2023	Granulocyte Chemotaxis (GO:0071621)	0.000379642	0.0318255	1.49723	6.16139	48.5289	LGALS3;EDN1;TGFB2;CXCL8;S100A12;TREM1;S100A9	7
ams	DEGs	GO_Biological_Process_2023	Regulation Of Interleukin-12 Production (GO:0032655)	0.000446522	0.0350371	1.45547	5.09017	39.2657	MDK;CLEC7A;CCR7;MEFV;THBS1;SCIMP;CMKLR1;SLAMF1	8
ams	DEGs	GO_Biological_Process_2023	Sodium Ion Transport (GO:0006814)	0.000555346	0.0421705	1.37499	5.72049	42.8804	SLC4A8;SLC6A8;SLC6A9;SLC6A16;SCN8A;SGK1;SCN2A	7
ams	DEGs	GO_Biological_Process_2023	Erythrocyte Differentiation (GO:0030218)	0.000610357	0.0448994	1.34776	4.82159	35.6868	ALAS2;DMTN;TAL1;AHSP;INHBA;ZFPM1;GATA1;KLF1	8
ams	DEGs	GO_Biological_Process_2023	Positive Regulation Of Epithelial Cell Proliferation (GO:0050679)	0.000677296	0.0483138	1.31593	3.82345	27.9013	NELL2;NR4A1;EGR3;NR4A3;MDK;TNFSF12;C5AR1;ZNF703;ERBB2;THBS4	10
ams	DEGs	GO_Biological_Process_2023	Regulation Of Blood Coagulation (GO:0030193)	0.00071688	0.0496334	1.30423	8.78195	63.5866	EDN1;DMTN;PLAUR;EMILIN2;THBS1	5
eto	DEGs	MSigDB_Hallmark_2020	Epithelial Mesenchymal Transition	4.04708e-05	0.00169978	2.76961	3.42966	34.6908	PDGFRB;SDC4;DST;TPM2;ITGB3;TPM1;INHBA;THBS1;GEM;COL1A1;VCAN;SLC6A8;BASP1;ANPEP;SDC1;ITGAV;PTX3	17
eto	DEGs	MSigDB_Hallmark_2020	Inflammatory Response	0.000121862	0.00242553	2.61519	2.98361	26.8901	EDN1;GABBR1;IL1R1;ITGB3;AQP9;PTAFR;C5AR1;FPR1;SGMS2;INHBA;ATP2B1;EREG;ADGRE1;IL18RAP;CLEC5A;C3AR1;PROK2;SLAMF1	18
eto	DEGs	MSigDB_Hallmark_2020	KRAS Signaling Up	0.000173252	0.00242553	2.61519	3.00133	25.9938	ABCB1;ACE;GALNT3;TMEM176B;H2BC3;SEMA3B;VWA5A;G0S2;INHBA;TRAF1;CSF2RA;MMP9;EREG;ADGRA2;KIF5C;BTBD3;C3AR1	17
eto	DEGs	GO_Biological_Process_2023	Complement Receptor Mediated Signaling Pathway (GO:0002430)	3.71523e-06	0.00847071	2.07208	52.8988	661.398	CR1;C5AR2;C5AR1;FPR1;FPR2	5
eto	DEGs	MSigDB_Hallmark_2020	TNF-alpha Signaling via NF-kB	0.003288	0.034524	1.46188	2.23526	12.7801	KDM6B;EDN1;EGR3;SDC4;G0S2;INHBA;TRAF1;ATP2B1;CXCL2;GEM;NR4A2;CLCF1;KYNU;SIK1;HES1;PTX3;FJX1	17
eto	DEGs	GO_Biological_Process_2023	Regulation Of Phagocytosis (GO:0050764)	3.2409e-05	0.0369463	1.43243	5.90732	61.0645	FGR;CLEC7A;SLC11A1;DYSF;ITGAV;FPR2;AZU1;GATA2;MERTK;FCGR2B	10
mito	DEGs	GO_Biological_Process_2023	Positive Regulation Of Interleukin-1 Beta Production (GO:0032731)	6.40576e-08	3.71087e-05	4.43052	35.1692	582.524	PANX1;CLEC7A;CCL3;MNDA;MEFV;TLR4	6
mito	DEGs	GO_Biological_Process_2023	Positive Regulation Of Interleukin-1 Production (GO:0032732)	1.19321e-07	3.71087e-05	4.43052	31.3359	499.54	PANX1;CLEC7A;CCL3;MNDA;MEFV;TLR4	6
mito	DEGs	GO_Biological_Process_2023	Regulation Of Interleukin-1 Beta Production (GO:0032651)	4.21128e-07	8.73138e-05	4.05892	24.8326	364.551	PANX1;CLEC7A;CCL3;MNDA;MEFV;TLR4	6
mito	DEGs	MSigDB_Hallmark_2020	Inflammatory Response	4.40723e-06	8.81446e-05	4.0548	12.132	149.615	IL18RAP;CSF1;AQP9;CLEC5A;PTAFR;ATP2B1;MEFV	7
mito	DEGs	GO_Biological_Process_2023	Positive Regulation Of Leukocyte Activation (GO:0002696)	3.8923e-05	0.00521277	2.28293	57.4192	583.031	CLEC4D;CLEC7A;TLR4	3
mito	DEGs	GO_Biological_Process_2023	Negative Regulation Of Cytokine Production (GO:0001818)	4.19033e-05	0.00521277	2.28293	10.6136	106.987	CR1;C5AR2;SLC11A1;ATP2B1;MEFV;TLR4	6
mito	DEGs	GO_Biological_Process_2023	Regulation Of Phagocytosis (GO:0050764)	5.44797e-05	0.0054438	2.2641	22.1711	217.669	CLEC7A;SLC11A1;DYSF;SIRPB1	4
mito	DEGs	GO_Biological_Process_2023	Monoatomic Cation Transport (GO:0006812)	6.91284e-05	0.0054438	2.2641	45.9262	439.952	PANX1;SLC11A1;TRPM6	3
mito	DEGs	GO_Biological_Process_2023	Response To Type II Interferon (GO:0034341)	7.00167e-05	0.0054438	2.2641	20.6889	197.926	SLC11A1;CCL3;MEFV;TLR4	4
mito	DEGs	GO_Biological_Process_2023	Macrophage Activation (GO:0042116)	0.000268676	0.0160357	1.79491	27.5372	226.411	SLC11A1;DYSF;TLR4	3
mito	DEGs	GO_Biological_Process_2023	Regulation Of Osteoclast Differentiation (GO:0045670)	0.000330824	0.0160357	1.79491	25.494	204.307	CSF1;CCL3;TLR4	3
mito	DEGs	GO_Biological_Process_2023	Monocyte Activation (GO:0042117)	0.000299839	0.0160357	1.79491	113.159	917.976	CSF1;DYSF	2
mito	DEGs	GO_Biological_Process_2023	Cellular Response To Cytokine Stimulus (GO:0071345)	0.000335152	0.0160357	1.79491	7.13274	57.0685	CCL3;MNDA;MT1X;IFIT1;CSF2RA;TLR4	6
mito	DEGs	GO_Biological_Process_2023	Regulation Of Type II Interferon Production (GO:0032649)	0.0003315	0.0160357	1.79491	13.471	107.928	CR1;CLEC7A;SLC11A1;TLR4	4
mito	DEGs	GO_Biological_Process_2023	Metal Ion Transport (GO:0030001)	0.000386791	0.016271	1.78859	12.9071	101.419	PANX1;SLC11A1;CCL3;KCNJ15	4
mito	DEGs	GO_Biological_Process_2023	Antifungal Innate Immune Response (GO:0061760)	0.000418547	0.016271	1.78859	90.5212	704.139	CLEC4D;CLEC7A	2
mito	DEGs	GO_Biological_Process_2023	Complement Receptor Mediated Signaling Pathway (GO:0002430)	0.000418547	0.016271	1.78859	90.5212	704.139	CR1;C5AR2	2
mito	DEGs	GO_Biological_Process_2023	Positive Regulation Of Macromolecule Metabolic Process (GO:0010604)	0.000523007	0.0184661	1.73362	6.53581	49.384	ADAM19;CSF1;CLEC7A;SLC11A1;CCL3;TLR4	6
mito	DEGs	GO_Biological_Process_2023	Inflammatory Response (GO:0006954)	0.000534389	0.0184661	1.73362	8.27129	62.3191	C5AR2;SLC11A1;CCL3;MEFV;TLR4	5
mito	DEGs	GO_Biological_Process_2023	Defense Response To Gram-negative Bacterium (GO:0050829)	0.000618945	0.0200847	1.69713	20.2357	149.491	SLC11A1;TLR4;TREM1	3
mito	DEGs	GO_Biological_Process_2023	Regulation Of Cytokine Production Involved In Inflammatory Response (GO:1900015)	0.000669827	0.0200847	1.69713	19.6563	143.658	CLEC7A;MEFV;TLR4	3
mito	DEGs	GO_Biological_Process_2023	Positive Regulation Of Gene Expression (GO:0010628)	0.000678102	0.0200847	1.69713	5.24319	38.2554	ADAM19;CSF1;CLEC7A;SLC11A1;CCL3;PADI2;TLR4	7
mito	DEGs	GO_Biological_Process_2023	Positive Regulation Of Adaptive Immune Response Based On Somatic Recombination Of Immune Receptors Built From Immunoglobulin Superfamily Domains (GO:0002824)	0.000889039	0.0251356	1.59971	56.5644	397.386	CLEC7A;SLC11A1	2
mito	DEGs	GO_Biological_Process_2023	Positive Regulation Of Macrophage Migration (GO:1905523)	0.00108343	0.0259189	1.58638	50.2761	343.266	CSF1;CCL3	2
mito	DEGs	GO_Biological_Process_2023	Regulation Of Interleukin-12 Production (GO:0032655)	0.00103138	0.0259189	1.58638	16.773	115.345	CLEC7A;MEFV;TLR4	3
mito	DEGs	GO_Biological_Process_2023	Positive Regulation Of Phagocytosis (GO:0050766)	0.00103138	0.0259189	1.58638	16.773	115.345	CLEC7A;SLC11A1;SIRPB1	3
mito	DEGs	GO_Biological_Process_2023	Positive Regulation Of Leukocyte Proliferation (GO:0070665)	0.00108343	0.0259189	1.58638	50.2761	343.266	CSF1;CSF2RA	2
mito	DEGs	GO_Biological_Process_2023	Defense Response To Protozoan (GO:0042832)	0.00129631	0.0278037	1.5559	45.2455	300.802	CLEC7A;SLC11A1	2
mito	DEGs	GO_Biological_Process_2023	Neuropeptide Signaling Pathway (GO:0007218)	0.00129631	0.0278037	1.5559	45.2455	300.802	CYSLTR2;GPR84	2
mito	DEGs	GO_Biological_Process_2023	Regulation Of Tumor Necrosis Factor Production (GO:0032680)	0.00121632	0.0278037	1.5559	9.36995	62.8904	CLEC7A;C5AR2;CCL3;TLR4	4
mito	DEGs	GO_Biological_Process_2023	Regulation Of Interleukin-1 Production (GO:0032652)	0.00152753	0.0316708	1.49934	41.1295	266.688	MEFV;TLR4	2
mito	DEGs	GO_Biological_Process_2023	Positive Regulation Of Type II Interferon Production (GO:0032729)	0.00158551	0.0318125	1.4974	14.3202	92.3201	CLEC7A;SLC11A1;TLR4	3
mito	DEGs	MSigDB_Hallmark_2020	IL-6/JAK/STAT3 Signaling	0.0033195	0.033195	1.47893	10.8996	62.2145	CSF1;CD9;CSF2RA	3
mito	DEGs	GO_Biological_Process_2023	Defense Response To Fungus (GO:0050832)	0.00177691	0.0345388	1.46169	37.6995	238.746	CLEC4D;CLEC7A	2
mito	DEGs	GO_Biological_Process_2023	Response To Molecule Of Bacterial Origin (GO:0002237)	0.00197179	0.0371652	1.42986	13.2151	82.3143	SLC11A1;CD24;TLR4	3
mito	DEGs	GO_Biological_Process_2023	Negative Regulation Of Protein Binding (GO:0032091)	0.00229677	0.0402489	1.39525	12.4917	75.903	MAP2;IFIT1;IFIT2	3
mito	DEGs	GO_Biological_Process_2023	Cellular Response To Cadmium Ion (GO:0071276)	0.00232952	0.0402489	1.39525	32.3095	195.863	SLC11A1;MT1X	2
mito	DEGs	GO_Biological_Process_2023	Positive Regulation Of Cytokine Production Involved In Inflammatory Response (GO:1900017)	0.00232952	0.0402489	1.39525	32.3095	195.863	CLEC7A;TLR4	2
mito	DEGs	GO_Biological_Process_2023	Positive Regulation Of Endocytosis (GO:0045807)	0.00241202	0.0405481	1.39203	12.2679	73.9419	CLEC7A;SLC11A1;SIRPB1	3
mito	DEGs	GO_Biological_Process_2023	Negative Regulation Of Osteoclast Differentiation (GO:0045671)	0.00263242	0.0408147	1.38918	30.1535	179.108	CCL3;TLR4	2
mito	DEGs	GO_Biological_Process_2023	Immune Response-Activating Cell Surface Receptor Signaling Pathway (GO:0002429)	0.00263242	0.0408147	1.38918	30.1535	179.108	CR1;C5AR2	2
mito	DEGs	GO_Biological_Process_2023	Calcium Ion Transport (GO:0006816)	0.00277908	0.0408147	1.38918	11.6417	68.5189	PANX1;CCL3;TRPM6	3
mito	DEGs	GO_Biological_Process_2023	Positive Regulation Of Tumor Necrosis Factor Production (GO:0032760)	0.00290865	0.0408147	1.38918	11.4469	66.8508	CLEC7A;CCL3;TLR4	3
mito	DEGs	GO_Biological_Process_2023	Adaptive Immune Response Based On Somatic Recombination Of Immune Receptors Built From Immunoglobulin Superfamily Domains (GO:0002460)	0.00295283	0.0408147	1.38918	28.267	164.655	CR1;TLR4	2
mito	DEGs	GO_Biological_Process_2023	Cellular Response To Low-Density Lipoprotein Particle Stimulus (GO:0071404)	0.00295283	0.0408147	1.38918	28.267	164.655	CD9;TLR4	2
mito	DEGs	GO_Biological_Process_2023	Regulation Of Calcium-Mediated Signaling (GO:0050848)	0.00295283	0.0408147	1.38918	28.267	164.655	CLEC7A;CCL3	2
mito	DEGs	GO_Biological_Process_2023	Potassium Ion Import Across Plasma Membrane (GO:1990573)	0.00263242	0.0408147	1.38918	30.1535	179.108	FXYD2;KCNJ15	2
mito	DEGs	GO_Biological_Process_2023	Lipopolysaccharide-Mediated Signaling Pathway (GO:0031663)	0.0032906	0.0439303	1.35724	26.6025	152.078	CCL3;TLR4	2
mito	DEGs	GO_Biological_Process_2023	Positive Regulation Of Tumor Necrosis Factor Superfamily Cytokine Production (GO:1903557)	0.0033195	0.0439303	1.35724	10.8996	62.2145	CLEC7A;CCL3;TLR4	3
mito	DEGs	GO_Biological_Process_2023	Regulation Of Interleukin-8 Production (GO:0032677)	0.00346393	0.0448867	1.34788	10.7286	60.7813	CLEC7A;C5AR2;TLR4	3
mito	DEGs	GO_Biological_Process_2023	Negative Regulation Of Myeloid Leukocyte Differentiation (GO:0002762)	0.00401756	0.0489985	1.30982	23.799	131.301	CCL3;TLR4	2
mito	DEGs	GO_Biological_Process_2023	Negative Regulation Of Type II Interferon Production (GO:0032689)	0.00401756	0.0489985	1.30982	23.799	131.301	CR1;TLR4	2
mito	DEGs	GO_Biological_Process_2023	Positive Regulation Of Calcium Ion Transport (GO:0051928)	0.00401756	0.0489985	1.30982	23.799	131.301	CCL3;ATP2B1	2
vcr	DEGs	MSigDB_Hallmark_2020	Allograft Rejection	6.9344e-10	2.35769e-08	7.62751	10.4001	219.332	ITK;CD3E;CD2;FGR;CD8B;CD8A;CCL5;CXCR3;CD7;CD28;STAT4;APBB1;CD247;GBP2	14
vcr	DEGs	GO_Biological_Process_2023	T Cell Activation (GO:0042110)	1.96942e-10	2.09547e-07	6.67872	18.1993	406.72	DPP4;CD2;ITK;CD8B;CD8A;CLEC7A;CD7;CD28;CD247;CD3E;TRGC2	11
vcr	DEGs	GO_Biological_Process_2023	T Cell Receptor Signaling Pathway (GO:0050852)	5.05006e-08	2.68663e-05	4.57079	14.4531	242.831	ITK;CD8B;CD8A;TXK;CD28;CD247;CD3E;SKAP1;TRGC2	9
vcr	DEGs	GO_Biological_Process_2023	Regulation Of Cell-Cell Adhesion Mediated By Integrin (GO:0033632)	4.52023e-07	0.000160317	3.79502	111.789	1633.19	DPP4;CCL5;CD3E;SKAP1	4
vcr	DEGs	GO_Biological_Process_2023	Antigen Receptor-Mediated Signaling Pathway (GO:0050851)	1.04794e-06	0.000278752	3.55478	9.79466	134.86	ITK;CD8B;CD8A;TXK;CD28;CD247;CD3E;SKAP1;TRGC2	9
vcr	DEGs	GO_Biological_Process_2023	Gamma-Delta T Cell Activation (GO:0046629)	1.33695e-06	0.000284502	3.54591	74.5163	1007.84	ITK;TCF7;CD3E;TRGC2	4
vcr	DEGs	GO_Biological_Process_2023	Positive Regulation Of Cytokine Production (GO:0001819)	2.50707e-06	0.000444587	3.35204	6.03152	77.7849	CD2;FGR;ITK;FCER1G;CD6;CLEC7A;TXK;CD28;CD226;RORA;TLR4;CD244	12
vcr	DEGs	GO_Biological_Process_2023	Positive Regulation Of Type II Interferon Production (GO:0032729)	6.65938e-06	0.00101223	2.99472	15.0911	179.878	CD2;CLEC7A;TXK;CD226;TLR4;CD244	6
vcr	DEGs	GO_Biological_Process_2023	Synapse Organization (GO:0050808)	4.20692e-05	0.00516627	2.28682	10.5973	106.781	SLC8A3;CACNB2;PPFIBP2;SPOCK2;NRCAM;ANK3	6
vcr	DEGs	GO_Biological_Process_2023	Positive Regulation Of Gene Expression (GO:0010628)	4.55318e-05	0.00516627	2.28682	4.43642	44.3513	ADAM19;FGR;ITK;CLEC7A;EPHX2;TXK;CD28;DNMT3B;SOX11;ANK3;CD3E;TLR4	12
vcr	DEGs	GO_Biological_Process_2023	Regulation Of Type II Interferon Production (GO:0032649)	5.34107e-05	0.00516627	2.28682	10.1208	99.5631	CD2;CLEC7A;TXK;CD226;TLR4;CD244	6
vcr	DEGs	GO_Biological_Process_2023	Fc-gamma Receptor Signaling Pathway (GO:0038094)	5.14093e-05	0.00516627	2.28682	23.5109	232.186	FGR;FCGR3A;FCER1G;CD247	4
vcr	DEGs	GO_Biological_Process_2023	Nervous System Development (GO:0007399)	5.9063e-05	0.00523692	2.28092	5.12581	49.9095	TRIM71;UGT8;ATXN1;SPOCK2;HES1;HOXB2;NRCAM;SOX11;SCN2A;APBA2	10
vcr	DEGs	GO_Biological_Process_2023	Positive Regulation Of Cell-Cell Adhesion (GO:0022409)	0.000114738	0.00939089	2.02729	18.6065	168.814	CCL5;ANK3;CD3E;SKAP1	4
vcr	DEGs	GO_Biological_Process_2023	Positive Regulation Of Lymphocyte Proliferation (GO:0050671)	0.000142014	0.010129	1.99443	11.2288	99.4824	FCGR3A;CD6;CCL5;CD28;CD3E	5
vcr	DEGs	GO_Biological_Process_2023	Regulation Of Steroid Metabolic Process (GO:0019218)	0.000154102	0.010129	1.99443	36.9726	324.542	EPHX2;RORA;TTC39B	3
vcr	DEGs	GO_Biological_Process_2023	Positive Regulation Of Cell Adhesion Mediated By Integrin (GO:0033630)	0.000154102	0.010129	1.99443	36.9726	324.542	CCL5;CD3E;SKAP1	3
vcr	DEGs	GO_Biological_Process_2023	Neuron Projection Morphogenesis (GO:0048812)	0.000161836	0.010129	1.99443	8.16095	71.2363	EPHA4;NRN1;NRCAM;ANK3;APBB1;TNIK	6
vcr	DEGs	GO_Biological_Process_2023	Positive Regulation Of Macromolecule Metabolic Process (GO:0010604)	0.000214634	0.0126872	1.89663	4.79335	40.4874	ADAM19;CLEC7A;EPHX2;CD28;DNMT3B;SOX11;ANK3;CD3E;TLR4	9
vcr	DEGs	GO_Biological_Process_2023	Positive Regulation Of Leukocyte Activation (GO:0002696)	0.000312377	0.0174931	1.75713	27.7239	223.768	CLEC7A;CD226;TLR4	3
vcr	DEGs	GO_Biological_Process_2023	Positive Regulation Of Cytokine Production Involved In Inflammatory Response (GO:1900017)	0.000381902	0.0203172	1.69214	25.5896	201.399	CD6;CLEC7A;TLR4	3
vcr	DEGs	GO_Biological_Process_2023	Regulation Of Platelet Activation (GO:0010543)	0.000549098	0.0233696	1.63135	22.1746	166.47	FCER1G;TXK;TLR4	3
vcr	DEGs	GO_Biological_Process_2023	Calcium Ion Import Across Plasma Membrane (GO:0098703)	0.000549098	0.0233696	1.63135	22.1746	166.47	SLC8A3;CACNA1I;SCN2A	3
vcr	DEGs	GO_Biological_Process_2023	Axonogenesis (GO:0007409)	0.000510283	0.0233696	1.63135	6.50382	49.3025	NELL2;EPHA4;KIF5C;NRCAM;ANK3;APBB1	6
vcr	DEGs	GO_Biological_Process_2023	Positive Regulation Of Cell-Cell Adhesion Mediated By Integrin (GO:0033634)	0.000490344	0.0233696	1.63135	110.148	839.373	CD3E;SKAP1	2
vcr	DEGs	GO_Biological_Process_2023	T Cell Differentiation (GO:0030217)	0.000470518	0.0233696	1.63135	12.3943	94.9613	FCER1G;CD8A;TCF7;CD28	4
vcr	DEGs	GO_Biological_Process_2023	Enzyme-Linked Receptor Protein Signaling Pathway (GO:0007167)	0.000609049	0.0249242	1.60338	8.00974	59.301	FGR;CD8B;CD8A;CD7;CD3E	5
vcr	DEGs	GO_Biological_Process_2023	Lipopolysaccharide-Mediated Signaling Pathway (GO:0031663)	0.000647714	0.0255247	1.59304	20.7873	152.622	CD6;CCL5;TLR4	3
vcr	DEGs	GO_Biological_Process_2023	Negative Regulation Of Glial Cell Proliferation (GO:0060253)	0.000812349	0.0298048	1.52571	73.4272	522.477	HES1;SOX11	2
vcr	DEGs	GO_Biological_Process_2023	Embryonic Heart Tube Development (GO:0035050)	0.000812349	0.0298048	1.52571	73.4272	522.477	NDRG4;HES1	2
vcr	DEGs	GO_Biological_Process_2023	Positive Regulation Of T Cell Proliferation (GO:0042102)	0.000874115	0.0310019	1.50861	10.3717	73.0409	CD6;CCL5;CD28;CD3E	4
vcr	DEGs	GO_Biological_Process_2023	Positive Regulation Of Interleukin-8 Production (GO:0032757)	0.00110506	0.0362669	1.44049	9.69336	65.991	CD2;CLEC7A;TLR4;CD244	4
vcr	DEGs	GO_Biological_Process_2023	Regulation Of Natural Killer Cell Mediated Cytotoxicity (GO:0042269)	0.00115263	0.0362669	1.44049	16.6254	112.482	KLRB1;CD226;KLRC1	3
vcr	DEGs	GO_Biological_Process_2023	Transmembrane Receptor Protein Tyrosine Kinase Signaling Pathway (GO:0007169)	0.0011589	0.0362669	1.44049	4.68462	31.6693	FGR;TRIM71;EPHA4;CD8B;CD8A;CD7;CD3E	7
vcr	DEGs	GO_Biological_Process_2023	Positive Regulation Of Interleukin-10 Production (GO:0032733)	0.00115263	0.0362669	1.44049	16.6254	112.482	CLEC7A;CD28;TLR4	3
vcr	DEGs	GO_Biological_Process_2023	Neuron Projection Fasciculation (GO:0106030)	0.00121123	0.0368215	1.4339	55.0667	369.834	EPHA4;NRCAM	2
vcr	DEGs	GO_Biological_Process_2023	Fc Receptor Signaling Pathway (GO:0038093)	0.00130854	0.0376293	1.42447	15.8326	105.11	FCGR3A;FCER1G;CD247	3
vcr	DEGs	GO_Biological_Process_2023	Natural Killer Cell Activation (GO:0030101)	0.00130854	0.0376293	1.42447	15.8326	105.11	CD2;FCGR3A;CD244	3
vcr	DEGs	GO_Biological_Process_2023	Regulation Of T Cell Proliferation (GO:0042129)	0.00137575	0.0385211	1.4143	9.09805	59.9448	CD6;CCL5;CD28;CD3E	4
vcr	DEGs	GO_Biological_Process_2023	Embryonic Digestive Tract Development (GO:0048566)	0.00168559	0.0417086	1.37977	44.0504	281.29	SOX11;PCSK5	2
vcr	DEGs	GO_Biological_Process_2023	Regulation Of Glial Cell Proliferation (GO:0060251)	0.00168559	0.0417086	1.37977	44.0504	281.29	HES1;SOX11	2
vcr	DEGs	GO_Biological_Process_2023	T-helper 1 Type Immune Response (GO:0042088)	0.00168559	0.0417086	1.37977	44.0504	281.29	STAT4;TLR4	2
vcr	DEGs	GO_Biological_Process_2023	Axonal Fasciculation (GO:0007413)	0.00168559	0.0417086	1.37977	44.0504	281.29	EPHA4;NRCAM	2
vcr	DEGs	GO_Biological_Process_2023	Regulation Of Cell Activation (GO:0050865)	0.00168559	0.0417086	1.37977	44.0504	281.29	FCER1G;TXK	2
vcr	DEGs	GO_Biological_Process_2023	Positive Regulation Of Monoatomic Ion Transport (GO:0043270)	0.00206231	0.0498704	1.30216	13.2958	82.2204	CACNB2;CCL5;ANK3	3
pred	DMCs	MSigDB_Hallmark_2020	mTORC1 Signaling	0.00198239	0.0366742	1.43564	4.90755	30.5419	STARD4;ATP2A2;CXCR4;SLC7A11;PGM1;SKAP2	6
pred	DMCs	MSigDB_Hallmark_2020	Mitotic Spindle	0.00032709	0.0121023	1.91713	5.83274	46.8093	LATS1;DYNC1H1;DLG1;CAPZB;KATNA1;NF1;CDK5RAP2	7
thio	DMCs	GO_Biological_Process_2023	Positive Regulation Of T Cell Receptor Signaling Pathway (GO:0050862)	0.00129958	0.00303236	2.51822	1665.5	11068.4	TESPA1	1
thio	DMCs	GO_Biological_Process_2023	Regulation Of T Cell Receptor Signaling Pathway (GO:0050856)	0.00339714	0.004756	2.32276	605	3439.32	TESPA1	1
thio	DMCs	GO_Biological_Process_2023	Positive Regulation Of T Cell Differentiation (GO:0045582)	0.00638984	0.00745481	2.12756	316.429	1598.93	TESPA1	1
thio	DMCs	GO_Biological_Process_2023	Positive Regulation Of T Cell Differentiation In Thymus (GO:0033089)	0.000499936	0.00303236	2.51822	4998.5	37993.7	TESPA1	1
thio	DMCs	GO_Biological_Process_2023	Regulation Of T Cell Differentiation In Thymus (GO:0033081)	0.00119964	0.00303236	2.51822	1817	12220.7	TESPA1	1
thio	DMCs	GO_Biological_Process_2023	Positive Regulation Of Antigen Receptor-Mediated Signaling Pathway (GO:0050857)	0.00199901	0.00349827	2.45615	1051.53	6535.34	TESPA1	1
thio	DMCs	GO_Biological_Process_2023	Protein-Containing Complex Assembly (GO:0065003)	0.0325317	0.0325317	1.48769	60.156	206.067	TESPA1	1
doxo	DMCs	GO_Biological_Process_2023	Nervous System Development (GO:0007399)	9.75629e-06	0.0211809	1.67406	3.02722	34.9268	PRKN;HDAC4;EMX1;ADGRV1;INTU;LDB1;MYT1L;CNTN6;ZBTB16;VPS13B;CXCR4;BTBD6;SDHA;SHH;FGF14;NEURL1;EVL;JARID2;ECT2;APBA2;SCRG1;SDK2;SHANK2	23
ams	DMCs	MSigDB_Hallmark_2020	Hypoxia	0.00148268	0.0296537	1.52792	3.94384	25.6898	EFNA1;ERRFI1;EFNA3;DPYSL4;CITED2;NOCT;IRS2;HS3ST1	8
ams	DMCs	MSigDB_Hallmark_2020	UV Response Dn	0.000168622	0.00674487	2.17103	5.58369	48.5103	DLG1;BDNF;CITED2;MYC;FHL2;PIK3CD;PPARG;NFKB1	8
eto	DMCs	GO_Biological_Process_2023	Regulation Of Protein Kinase B Signaling (GO:0051896)	2.80891e-05	0.00823875	2.08414	2.90894	30.4861	NTRK2;TCF7L2;PHLPP1;ANGPT1;PLEKHA1;INSR;MAGI2;IGF2;PDGFA;PIK3CD;IGF1;TNF;HLA-G;EGFR;IGF1R;GRM2;F7;CALCR;LIN28A;ITGB1BP1;DRD2;EPHA2;HBEGF	23
eto	DMCs	GO_Biological_Process_2023	Positive Regulation Of Transcription By RNA Polymerase II (GO:0045944)	2.35329e-09	4.48654e-06	5.34809	1.95658	38.8723	MDC1;CRTC2;CD81;RORA;PRDM2;NR3C1;ETS1;TNF;ZMIZ1;MYC;NFATC2IP;TNFSF11;PITX2;IER5;SOX14;EBF4;ISL1;RFX5;PGR;ZFPM2;CASZ1;DLX5;GATA6;GATA5;PIK3R1;BHLHE22;PRDM10;NEUROD1;GALR1;DHX36;ALX1;OTX2;ZNF268;ZBTB18;TFAP2A;TFAP2B;POU2F1;BCL11B;FOXF1;IGF2;SMARCA5;HMGA1;HMGA2;NFATC1;ESRRG;NR2F2;IGF1;NFKB1;SOX30;BCL9;RGCC;AGO2;BCL3;MELTF;TCF3;HOXD3;CALCOCO1;THRB;LDB1;CITED2;HMGB2;AKR1B1;SIX1;LDB2;MEOX2;GLI2;SIN3A;T…	110
eto	DMCs	GO_Biological_Process_2023	Learning (GO:0007612)	2.44412e-06	0.00155324	2.80876	6.17326	79.7698	NTRK2;NRXN1;INSR;GPR88;NRXN3;PTN;ATXN1;SYT11;MAP1A;FYN;DRD2;SHANK2;STRA6	13
eto	DMCs	GO_Biological_Process_2023	Modulation Of Chemical Synaptic Transmission (GO:0050804)	5.0945e-06	0.00277505	2.55673	3.28941	40.0892	USP46;GRID2;UNC13A;CLSTN1;GRIK4;GRIK1;GRIK2;CPLX2;BTBD9;SNCAIP;TNF;LRP8;RIMS1;GRM2;GRM4;GRM7;GRM6;NMU;DLGAP1;DRD2;DLGAP3;DLGAP2;GRIA4	23
eto	DMCs	GO_Biological_Process_2023	Regulation Of DNA-templated Transcription (GO:0006355)	2.79861e-07	0.000213422	3.67076	1.5541	23.4498	TRRAP;MYT1L;WWC1;ZSCAN9;JADE1;JMJD1C;RORA;PRDM2;NR3C1;ETS1;PHB2;TNF;HOXA9;ZNF608;DACH1;ZMIZ1;MYC;NKX1-1;DPF3;PITX2;NFRKB;NKX6-2;KDM2B;EBF1;SOX14;EBF4;FOXP1;MAF;RFX5;ZFP42;PRKCQ;PGR;ZNF710;ZFPM2;KMT2E;GCM2;CASZ1;DLX4;SRCAP;DLX5;DLX6;FOXG1;TSHZ2;GATA6;TWIST2;ZFP36L2;NEUROD1;ATXN1;ZNF704;ZKSCAN8;DHX36;SOHLH2;MBIP;EP400;TASP1;ALX4;ZNF700;HIVEP3;ALX1;OTX2;ZNF423;MSC;ZNF268;ZBTB18;TFAP2A;FZD1;TFAP2B;TF…	182
eto	DMCs	GO_Biological_Process_2023	Positive Regulation Of DNA-templated Transcription (GO:0045893)	1.57777e-07	0.000150401	3.82275	1.70486	26.7016	CRTC2;CD81;TRRAP;RORA;PRDM2;NR3C1;ETS1;TNF;ZMIZ1;MYC;NFATC2IP;TNFSF11;PITX2;IER5;NFRKB;SOX14;EBF4;ISL1;DDX39B;RFX5;PGR;ZFPM2;KMT2E;CASZ1;DLX5;GATA6;GATA5;PIK3R1;BHLHE22;PRDM10;NEUROD1;GALR1;DHX36;EP400;TASP1;HIVEP3;ALX1;OTX2;ZNF423;ZNF268;ZBTB18;TFAP2A;FZD1;TFAP2B;POU2F1;BCL11B;FOXF1;FZD7;EIF2AK3;IGF2;SMARCA5;HMGA1;HMGA2;NFATC1;ESRRG;NR2F2;IGF1;FLI1;NFKB1;SOX30;BCL9;RGCC;AGO2;BCL3;MELTF;TCF3;HOXD…	129
eto	DMCs	GO_Biological_Process_2023	Nervous System Development (GO:0007399)	9.50378e-08	0.000120793	3.91796	2.28625	36.9663	PLXND1;LDB1;MYT1L;GRIK1;CXCL1;LDB2;CYP46A1;ROBO1;ZIC1;EMX1;SRRM4;ADGRV1;SOX14;PAX6;NAV2;SDHA;GFRA4;ZEB2;NINJ2;MET;SHANK2;HDAC4;PRKN;INTU;DLX5;DLX6;NRXN1;NTN5;CXCR4;CRMP1;PTN;ASCL1;EGFR;NEUROD1;ATXN1;GBX2;FLRT3;IGF2BP1;IGF2BP2;DRD2;SPTBN1;BDNF;CNTN6;ST8SIA2;FUZ;ZIC4;BTBD6;ARHGAP26;SDK1;FGF14;GLRB;NEURL1;NF1;PCDHB5;MELTF;NES;FGF12;SDK2;CBLN1	59
eto	DMCs	GO_Biological_Process_2023	Regulation Of Transcription By RNA Polymerase II (GO:0006357)	5.6192e-10	2.1426e-06	5.66906	1.67525	35.6823	ZNF177;TRRAP;MYT1L;JMJD1C;HOXA9;ZNF608;ZMIZ1;MYC;NKX1-1;TNFSF11;DPF3;TRIM27;IER5;EBF1;SOX14;EBF4;ISL1;RFX5;ZNF710;ZFPM2;CASZ1;SRCAP;FOXG1;TSHZ2;GATA6;TWIST2;GATA5;PIK3R1;PRDM10;ZNF704;GALR1;DHX36;ALX4;ZNF700;HIVEP3;ALX1;ZNF268;BCL11B;FOXF1;BCL11A;GADD45A;PDE2A;SMARCA5;IGF2;NFATC1;NR2F2;IGF1;FLI1;NR2F6;SOX30;AGO2;HOXD3;CITED2;AKR1B1;TFCP2L1;HOXC13;MEOX2;ING1;GLI2;TEAD1;FEZF1;MYOG;FOXD3;FOXD2;ZHX2;…	203
eto	DMCs	MSigDB_Hallmark_2020	Hypoxia	0.00160998	0.0201248	1.69627	2.038	13.1075	CDKN1C;CDKN1A;PFKFB3;CITED2;GBE1;CXCR4;IRS2;RORA;NR3C1;ETS1;EGFR;NOCT;B4GALNT2;PPFIA4;PGM1;EDN2;DUSP1;HS3ST1;EFNA1;BCAN;EFNA3;BCL2;PKP1;MYH9;ACKR3	25
eto	DMCs	MSigDB_Hallmark_2020	Estrogen Response Early	0.00338244	0.028187	1.54995	1.94376	11.0584	KDM4B;SLC22A5;OPN3;BCL11B;WWC1;HSPB8;GREB1;NPY1R;ASB13;KAZN;GAB2;NAV2;CBFA2T3;DHRS3;AKAP1;IGF1R;SLC7A5;CALCR;MYC;RPS6KA2;BCL2;PGR;DHCR7;RAB17	24
eto	DMCs	MSigDB_Hallmark_2020	IL-2/STAT5 Signaling	0.000680952	0.0170238	1.76894	2.14591	15.648	CDKN1C;CYFIP1;ABCB1;CD81;PTGER2;ODC1;RORA;LCLAT1;IGF1R;SOCS2;MYC;TNFSF11;SH3BGRL2;POU2F1;GADD45B;ANXA4;TNFRSF18;EMP1;DHRS3;MYO1E;CDCP1;SYT11;BCL2;IRF8;LTB;IRF6	26
eto	DMCs	GO_Biological_Process_2023	Synaptic Transmission, Glutamatergic (GO:0035249)	0.000254796	0.0485769	1.31357	5.97901	49.4766	GRID2;UNC13A;GRIK4;SLC17A6;GRIK1;GRIK2;GRIN2B;GRIA4	8
eto	DMCs	GO_Biological_Process_2023	Positive Regulation Of Nucleic Acid-Templated Transcription (GO:1903508)	0.000229926	0.0461426	1.3359	1.70535	14.287	CDKN1C;CALCOCO1;TRRAP;CITED2;HMGB2;AKR1B1;SIX1;RORA;HOXC13;ING1;TNF;ETS1;GLI2;LYL1;SIX4;ZMIZ1;MYC;ZIC1;NFRKB;TEAD1;PAX6;PAX2;TAL1;IRF1;PPARG;IRF6;KMT2E;HDAC4;FOXC2;CASZ1;DLX5;GATA6;FOXK1;EGFR;NEUROD1;WNT11;EP400;TASP1;ALX1;HIVEP3;OTX2;ZNF423;FZD1;TFAP2A;TFAP2B;FOXF1;FZD7;HMGA1;WNT7A;HMGA2;NFATC1;NR2F2;IGF1;TBX5;FLI1;NFKB1;BCL3;NAA16;TCF3	59
eto	DMCs	GO_Biological_Process_2023	Negative Regulation Of Cell Population Proliferation (GO:0008285)	0.00019762	0.0418625	1.37818	1.88516	16.0788	CDKN1C;CDKN1A;GATA6;AKR1B1;CXCL1;PDS5B;ING1;ETS1;CLMN;MYC;RPS6KA2;CYP1B1;IL12A;DRD2;ZNF268;MYOG;TFAP2A;TFAP2B;KDM2B;CTNNBIP1;MAGI2;THAP12;HMGA1;EIF2AK2;TSC1;FUZ;PPP2R5C;TBX5;CBFA2T3;MYO16;SKI;CDK6;RGCC;TFDP1;FABP6;IRF1;NEURL1;NF1;PPARG;ITGB1BP1;PTPN6;IRF6;TRIB1;CD200	44
eto	DMCs	GO_Biological_Process_2023	Synapse Assembly (GO:0007416)	0.000194554	0.0418625	1.37818	3.49662	29.8779	GABRB3;FZD1;GRID2;PLXND1;BDNF;NRXN1;WNT7A;SDK1;FLRT3;PCDHB5;DRD2;CBLN4;SHANK2;SDK2	14
eto	DMCs	GO_Biological_Process_2023	Synapse Organization (GO:0050808)	0.000136021	0.0324155	1.48925	2.72467	24.257	CYFIP1;C1QA;UNC13A;PTPRS;PLXND1;BDNF;NRXN1;ARHGAP39;ELFN1;PTPRF;SDK1;LRFN5;FLRT3;PTK7;PCDHB5;DRD2;PPFIA4;SDK2;SHANK2;PPFIA2;CBLN1	21
eto	DMCs	MSigDB_Hallmark_2020	UV Response Dn	0.000195395	0.00976977	2.01012	2.57397	21.983	ABCC1;WDR37;BDNF;CITED2;DUSP1;MGMT;SCHIP1;ANXA4;MAGI2;PIK3CD;PRDM2;NR3C1;NFKB1;PEX14;IGF1R;DLG1;ATXN1;ZMIZ1;MYC;PPARG;FYN;MET	22
eto	DMCs	MSigDB_Hallmark_2020	Epithelial Mesenchymal Transition	0.00338244	0.028187	1.54995	1.94376	11.0584	FOXC2;OXTR;GADD45B;CADM1;PRRX1;GADD45A;BDNF;MMP1;FUCA1;ELN;TPM1;MMP3;PLOD2;CXCL1;THBS2;FBLN2;CDH6;COL4A2;CDH11;PMEPA1;SCG2;COLGALT1;SGCG;FBN1	24
eto	DMCs	GO_Biological_Process_2023	Glutamate Receptor Signaling Pathway (GO:0007215)	6.14241e-05	0.0167293	1.77652	5.68689	55.1498	GRM2;GRID2;GRM4;GRM7;GRM6;GRIK4;GRIK1;GRIK2;GRIN2B;GRIA4	10
eto	DMCs	GO_Biological_Process_2023	Camera-Type Eye Development (GO:0043010)	2.61792e-05	0.00823875	2.08414	7.52426	79.385	SKI;TENM3;NF1;CYP1B1;PITX2;NES;PAX2;STRA6;FBN1	9
eto	DMCs	GO_Biological_Process_2023	Cell-Cell Adhesion Via Plasma-Membrane Adhesion Molecules (GO:0098742)	2.37784e-05	0.00823875	2.08414	2.66484	28.3719	PTPRS;TENM3;TENM4;GATA5;CDH8;PTPRF;CDH7;ROBO1;CDH6;CDH5;FLRT3;EMB;PCDHA7;GRID2;CADM1;CNTN6;SDK1;CLDN10;LRFN5;CEACAM1;PTK7;CDH11;PCDHB5;CLDN18;CLDN16;SDK2;CBLN1	27
eto	DMCs	GO_Biological_Process_2023	Endocrine System Development (GO:0035270)	7.13607e-05	0.0181399	1.74137	7.57504	72.3247	GCM2;TG;WNT11;NF1;SIX1;HOXD3;GLI2;STRA6	8
eto	DMCs	GO_Biological_Process_2023	Negative Regulation Of DNA-templated Transcription (GO:0045892)	7.26748e-06	0.00346386	2.46044	1.64625	19.4786	ZNF177;MYT1L;WWC1;PRDM2;NR3C1;PHB2;TNF;DACH1;ZNF608;MYC;TRIM27;NKX6-2;KDM2B;SOX14;ISL1;FOXP1;MAF;ZNF559;ZNF557;ZFPM2;DLX4;FOXG1;GATA6;TWIST2;GATA5;ATXN1;ALX1;ZNF423;ZNF268;ZBTB18;TFAP2A;TFAP2B;POU2F1;BCL11A;GADD45A;PDE2A;IGF2;SMARCA5;HMGA1;HMGA2;NR2F2;NFKB1;NR2F6;SOX30;EFNA1;DLG1;BCL6;BCL3;ZNF778;TCF3;CDKN1C;THRB;LDB1;CITED2;HMGB2;AKR1B1;LDB2;ING1;GLI2;SUMO1;SIX4;SIN3A;LRRFIP1;TGIF1;PRMT6;FOXD3;Z…	104
eto	DMCs	MSigDB_Hallmark_2020	TNF-alpha Signaling via NF-kB	0.00160998	0.0201248	1.69627	2.038	13.1075	CDKN1A;PFKFB3;IRS2;CXCL1;PTGS2;TNF;CXCL2;SNN;MYC;PMEPA1;MSC;IER5;DUSP4;TGIF1;GADD45B;GADD45A;DUSP1;NFKB1;EFNA1;BCL6;IRF1;BCL3;ACKR3;TRIB1;HBEGF	25
eto	DMCs	GO_Biological_Process_2023	Regulation Of MAPK Cascade (GO:0043408)	1.19919e-05	0.00508059	2.29409	2.56849	29.1043	BCAR3;PHLPP1;CD81;WWC1;PDGFA;ADRB2;PHB2;TNF;EGFR;IGF1R;GRM4;PLCG2;FAM83D;DUSP4;NTRK2;GPR37;DUSP1;INSR;IGF2;EIF2AK2;IGF1;MOS;CEACAM1;DOK5;DOK6;TLR9;NEK10;NF1;PTPN6;EPHA2;FGF10	31
eto	DMCs	GO_Biological_Process_2023	Negative Regulation Of Transcription By RNA Polymerase II (GO:0000122)	2.71678e-05	0.00823875	2.08414	1.69707	17.8421	ZNF177;THRB;LDB1;MYT1L;CITED2;WWC1;HMGB2;AKR1B1;PRDM2;LDB2;NR3C1;ING1;TNF;GLI2;DACH1;ZNF608;SIN3A;MYC;TRIM27;LRRFIP1;TGIF1;FOXD3;ZHX2;KDM2B;SOX14;EN1;PAX6;ISL1;ZEB2;MAF;TRAF6;HAND1;IRF2;ZNF559;IRF8;PPARG;ZNF557;ZFPM2;ZNF750;HDAC4;PRKN;FOXC2;NFIX;ZNF350;DLX4;UHRF1;GATA6;GATA5;ASCL1;ZNF69;MNT;ATXN1;CUX2;BEND3;ALX1;ZNF469;ZNF268;E2F6;TCFL5;ZBTB18;TFAP2A;TFAP2B;TCF7L2;BCL11A;GADD45A;PDE2A;IGF2;HMGA2;…	80
vcr	DMCs	MSigDB_Hallmark_2020	Apoptosis	0.00214062	0.0349573	1.45646	2.57345	15.8181	JUN;GADD45B;DIABLO;SATB1;HMGB2;BCL10;AVPR1A;BCL2L11;MADD;DPYD;LMNA;SC5D;BID;CD44	14
vcr	DMCs	MSigDB_Hallmark_2020	Cholesterol Homeostasis	0.00134559	0.0349573	1.45646	3.73108	24.6659	FADS2;CHKA;FABP5;SC5D;MAL2;CD9;AVPR1A;DHCR7;ACTG1	9
vcr	DMCs	MSigDB_Hallmark_2020	UV Response Dn	0.00218483	0.0349573	1.45646	2.67995	16.418	ABCC1;SMAD3;PRKCE;ANXA4;MAGI2;VAV2;DLG1;RXRA;DDAH1;ZMIZ1;SCN8A;KCNMA1;CDON	13
